# One Health Index Calculator for India: Using Empirical Methods for Policy Stewardship

**DOI:** 10.1101/2024.07.25.24310983

**Authors:** Saveetha Meganathan, Arpit Katiyar, Esha Srivastava, Rakesh K Mishra

**Affiliations:** Tata Institute for Genetics and Society, Bengaluru, 560065, India; Centre for Cellular and Molecular Biology, Hyderabad, 500007, India; Academy of Scientific and Innovative Research (AcSIR), Ghaziabad 201002, India

**Keywords:** One Health, One Health Index Calculator, Fuzzy Extent Analysis, Modified Entropy-based Weightage Method, Policy Stewardship

## Abstract

**Background:** *One Health* is a collaborative approach that can be used to evaluate and enhance the sectors of human health, animal health and environmental health and emphasize their sectoral interconnectedness. Empirical evaluation of the one health performance of a country in the form of an index provides direction for actionable interventions such as targeted funding; prioritized resource allocation; rigorous data management and evidence based-policy decisions, amid other efforts such as public engagement and awareness on disease management; environmental degradation and preparedness towards disease outbreaks and thereby strengthening global health security. Thus, developing a One Health Index (OHI) Calculator for India is a significant step towards evidence based one health governance in the context of low-and middle-income countries.

**Objectives:** a) To develop a One Health Index Calculator for India with efficient and ease of use weighting methods and demonstrate the calculation of the One Health Index. b) To develop India-country-specific datasets through secondary data collection from reliable data sources. c) To determine the data gaps for policy stewardship.

**Methods:** We propose a One Health Index calculator to measure the One Health Index from an Indian context by adopting the Global One Health Index framework that comprises of 3 categories, 13 key indicators, 57 indicators and 216 sub-indicators. A secondary data collection was conducted to create a dataset for India from reliable sources. For measuring OHI, we have demonstrated two mathematical weightage methods, an efficient expert-based rating using Fuzzy Extent Analysis (FEA) and Modified Entropy-based Method (MEWM).

**Results:** We demonstrate the step-by-step OHI calculation by determining indicator scores using both FEA and MEWM weightage methods. Through secondary data collection an India-country-specific dataset has been created from reliable sources. From the datasets for India, the indicator values for 156 out of 216 sub-indicators were found available, while there was lack of data for the remaining 60 indicators. Further, a pilot correlation analysis was performed between 20 indicator scores and the relevant budget allocations for the years 2022-2023, 2023-2024, and 2024-2025. It was found that the increase in the budget over consecutive years has shown an increase in indicator score or better performance and vice versa.

**Conclusions:** The demonstrated OHI calculator has the scope to serve as a governance tool, while promoting data transparency and ethical data management. There is a need for a collaborative data federation approach that can resolve data gaps in the form of incomplete, missing and unavailable data. Further the scope of performing correlation analysis between budgetary allocation and performance of indicators gives empirical evidence for policymakers to improve intersectoral communication, multi-stakeholder engagement, concerted interventions, and informed policy decisions for resource allocation.
