## Supplementary material for "One Health Index Calculator for India: Using Empirical Methods for Policy Stewardship": Multimedia Appendix 1

### Sheet: Sheet1
Category	Key Indicator	Indicator	Sub-indicator
External drivers index (EDI)	Earth system	Land	Country area
			Cultivated area
			Arable land area
			Terrain ruggedness index
		Forest	Forest area
			Forest transition phase
			Trees cover (loss)
			Permanent deforestation
		Water	Renewable water resources
			Water dependency ratio
			Water stress
		Air	Co₂ emissions
			Air pollution index
		Natural disasters	Disasters death rate
			Disaster economic loss
			Disasters affected population
	Institutional system	Justice	Unsentenced detainees
			Property rights
			Corruption perception index
			Press freedom index
			Affordability of justice
		Governance	Voice and accountability
			Government spending
			Public social expenditure
			Public education expenditure
			Public health expenditure
			Political stability
			Government effectiveness
			Regulatory quality
			Rule of law
			Control of corruption
	Economic system	Finance	GDP
			GDP deflator
			Revenue excluding grants
			grants and other revenues
			Adjusted GDP growth
		Work	Labor force participation
			Unemployment
			Annual working hours
			Youth condition
		Housing	Own outright
			Rent at reduced/subsidized price
	Sociological system	Demography	Natural population growth
			Life expectancy
			Child and infant mortality
			Total fertility rate
			Urbanization
		Education	Education enrollment
			Literacy
			PISA score
			Science performance
			Higher education
			Expenditure on research
			Female graduates
			Researchers’ population
		Inequalities	Gini coefficient
			Palma ratio
			Human development index
			Poverty rate
			Gender inequality index
	Technological system	Transport	Railway travel
			Air travel
		Technology adoption	Internet population
			Motor vehicle ownership
			Mobile cellular subscriptions
			Logistics performance index
			Access to electricity
			Share of renewable energy
		Consumption and production	Energy consumption
			Electricity consumption
			Solid waste
			Electronic waste
			So₂ emissions
			Nitrogen emissions
			Non-recycled waste (plastic ones only)
Intrinsic drivers index (IDI)	Human health	Reproductive, maternal, new-born and child health	Maternal health
			Neonatal health
			Child health
			Adolescent fertility
		Infectious diseases	Tuberculosis
			HIV
			Malaria
			Neglected tropical diseases
			COVID-19
		Non-communicable diseases and mental health	Cardiovascular disease
			Neoplasms
			Diabetes mellitus
			Chronic respiratory disease
			Suicide
		Injuries and violence	Road traffic
			Unintentional poisoning
			Homicide
		Universal health coverage and health systems	Health coverage
			Research and development Expenditure on health issues
			Domestic health expenditure
			Infants’ vaccination
		Health risk	Unsafe or unimproved water, sanitation and hygiene
			Household air pollution
			Occupational risks
	Animal health and ecosystem diversity	Animal epidemic disease	Diseases of domestic animal
			Diseases of wild animal
		Animal welfare	Overexploited or collapsed stocks Fish
			Trawling or dredging fish
			Discarded fish
		Animal nutritional status	Chicken meat production efficiency
			Pig meat production efficiency
			Cattle production efficiency
			Cattle milk production efficiency
		Animal biodiversity	Endemic mammal species
			Endemic bird species
			Endemic amphibian species
			Endemic reef-forming coral species
			Endemic freshwater crab species
			Endemic shark and ray species
	Environmental health	Air quality and climate change	Ambient particulate matter pollution
			Household solid fuels
			Ambient ozone pollution
			Climate risk
			Greenhouse gas
		Land resources	Area at risk elevation
			Tree cover loss
			Grassland loss
			Wetland loss
			Mineral depletion
		Sanitation and water resources	Freshwater
			Clean drinking water
			Renewable internal freshwater resources
		Hazardous chemicals	Fertilizer consumption
			Controlled solid waste
			So2 growth
			Nox growth
			Wastewater treatment
			Electronic waste
			Non-recycled municipal solid waste
		Environmental biodiversity	Protected areas representativeness
			Species habitat
			Biodiversity habitat
Core drivers index (CDI)	Governance	Participation	Global connectivity
			Risk communication
			One Health association
			One Health forums
		Rule of law	General rule of law
			One Health specialized law & regulation
		Transparency	Transparency
		Responsiveness	Emergency response operation
			Exercising response plans
		Consensus oriented	Consensus oriented
			One Health education
		Equity and inclusiveness	Zoonotic disease governance
			Protected areas representativeness
			Sustainable nitrogen management
		Effectiveness and efficiency	Government effectiveness
		Political support	One Health official department
			Control of corruption
			Regulatory quality
			Government spending
	Zoonotic diseases	Source of infection	Strategy and regulation
			Surveillance and response
			Sanitation
		Route of transmission	Detection
			Vector and reservoir interventions
		Targeted population	Vaccination regulation
			Population coverage and cost of interventions
			Inhabitants below 5 meters above sea level
		Capacity building	Zoonosis health promotion
			Natural protected areas
		Outcomes (case-studies)	COVID-19 confirmed cases
			Human DALYs of echinococcosis
			Human DALYs of leishmaniasis
			Human DALYs of rabies
			Human DALYs of tuberculosis
	Food security	Food demand and supply	Food demand score (SECURITY)
			Food loss and waste
			Infrastructures score
			Food import score
			Food production score
		Food safety	Food safety governance
			Food quality control
			Food safety score
			Foodborne illness burden
		Nutrition	Food balance
			Nutrition promoting capacity
			Nutrition score
		Natural and social circumstances	Famine warning
			Natural sources sustainability in Land and Water
			Economic performance index
			Agriculture value added per worker
			Food price indicators
		Government support and response	Investment and financial support Score
			Training and AI agriculture performance score
	Antimicrobial resistance	Amr surveillance system	Antimicrobial consumption both in human and animals
			Antimicrobial resistance status in human, animal and food
			Environmental surveillance system
		AMR laboratory network and coordination capacity	National AMR capacity
			Technical promotion scores in AMR
			National action plan formulations
		Antimicrobial control and optimization	National law for antibiotic use
			Optimization of antimicrobial use
			Interruption capacity of antimicrobial resistance transmission
		Improve awareness and understanding	Raising awareness and understanding
			Professional training activities in multi-sectors
		Antimicrobial resistance rate for important antibiotics	Carbapenems-resistance for multi-species, e.g., Klebsiella pneumoniae, Acinetobacter baumannii, Escherichia coli, Pseudomonas aeruginosa
			Vancomycin-resistance for Enterococcus faecium, and Enterococcus faecalis
			Third-generation Β-lactams-resistance for multi-species, e.g., Staphylococcus aureus, Klebsiella pneumoniae, Escherichia coli, Pseudomonas aeruginosa
			Macrolides-resistance for Streptococcus pneumoniae
			Aminoglycosides-resistance for Klebsiella pneumoniae and Acinetobacter baumannii
			Quinolone-resistance for Klebsiella pneumoniae, Escherichia coli, Acinetobacter baumannii
	Climate change	Government response	Climate policy
			Climate knowledge system
			Climate intervention strategy
		Climate change risks	Air condition score
			Extreme weather indicators, e.g. wildfires, droughts, floods, extreme temperatures
			Energy use indicators, e.g. oil, natural gas, electricity, coal
			Greenhouse gas emissions score
		Health outcome	Directly health outcome indicators
			Indirectly health outcome indicators
