## Supplementary material for "One Health Index Calculator for India: Using Empirical Methods for Policy Stewardship": Multimedia Appendix 3

### Sheet: Sheet1
Indicators	FEA	MEWM	Centre Budget (2024-25)	Difference( B/W 2024-25 and 2023-24)	Centre Budget (2023-24)	Difference (B/W 2023-24 and 2022-23)	Centre Budget (2022-23)
Forest	0.535	0.595	3265.53	34.51	3231.02	841.72	2389.3
Finance	0.842	0.746	1.85023e+06	223055	1.62717e+06	132926	1.49425e+06
Work	0.269	0.273	12531.5	10.41	12521.1	-2273.83	14794.9
Demography	0.756	0.798	90658.6	10141	80517.6	4786.56	75731.1
Technology Adoption	0.983	0.979	8029.01	3137.23	4891.78	455.52	4436.26
Justice	0.6016	0.646	6139.81	-2867.71	9007.52	2491.57	6515.95
Inequalities	0.64334	0.674	5453.83	1492.82	3961.01	248.58	3712.43
Transport	0.46217	0.461	257693	11499	246194	74463	171731
Consumption and production	0.83551	0.852	21598.3	2874.15	18724.2	8542.15	10182
Reproductive, maternal, new-born and child health	0.68823	0.75	3712.49	712.49	3000	551.77	2448.23
Infectious diseases	0.74639	0.787	87656.9	10032.1	77624.8	4316.49	73308.3
Injuries and violence	0.926709	0.927	413166	126476	286690	157956	128734
Universal health coverage and health systems	0.5167	0.558	94371.1	2303.29	92067.8	13888.5	78179.3
Health risk	0.57789	0.667	119095	19828.9	99266.5	1333.71	97932.8
Animal epidemic disease	1	1	2465	965	1500	695.09	804.91
Animal welfare	0.28909	0.311158	11.61	-1.9	13.51	2.84	10.67
Animal nutritional status	0.688233	0.75	0	-456.72	456.72	113.87	342.85
Air quality and climate change	0.382195	0.429	874.5	13.9	860.6	248.09	612.51
Sanitation and water resources	0.569465	0.657	64302.8	164.44	64138.4	8352.96	55785.4
Hazardous chemicals	0.59365	0.629	165119	-24775.5	189895	-62136.6	252031
		Difference Between	FEA	MEWM
		2024-25 and 2023-24	0.36361	0.236479
		2023-24 and 2022-23	0.31137	0.203836
