## Supplementary material for "One Health Index Calculator for India: Using Empirical Methods for Policy Stewardship": Multimedia Appendix 5

### Sheet: Sheet1
Table 2: List of Indicators with unavailable data (India)
No	Indicator	Sub-indicator
1	Land	1.1. Terrain ruggedness index
2	Housing	2.1. Own outright
		2.2. Rent at reduced/subsidized price
3	Education	3.1. PISA score
4	Health risk	4.1. Occupational risks
5	Animal biodiversity	5.1. Endemic mammal species
		5.2. Endemic amphibian species
		5.3. Endemic reef-forming coral species
		5.4. Endemic freshwater crab species
		5.5. Endemic shark and ray species
6	Land resources	6.1. Area at risk elevation
7	Hazardous chemicals	7.1. Non-recycled municipal solid waste
8	Environmental biodiversity	8.1. Biodiversity habitat
9	Participation	9.1. One Health association
		9.2. One Health forums
10	Rule of law	10.1. One Health specialized law & regulation
11	Responsiveness	11.1. Emergency response operation
		11.2. Exercising response plans
12	Consensus oriented	12.1. Consensus oriented
		12.2. One Health education
13	Equity and inclusiveness	13.1. Zoonotic disease governance
14	Political support	14.1. One Health official department
15	Source of infection	15.1. Strategy and regulation
16	Route of transmission	16.1. Vector and reservoir interventions
17	Targeted population	17.1. Vaccination regulation
		17.2. Population coverage and cost of interventions
18	Capacity building	18.1. Zoonosis health promotion
19	Outcomes (case-studies)	19.1. Human DALYs of echinococcosis
20	Food demand and supply	20.1. Food loss and waste
		20.2. Food import score
		20.3. Food safety governance
		20.4. Food quality control
		20.5. Foodborne illness burden
21	Nutrition	21.1. Food balance
		21.2. Nutrition promoting capacity
22	Natural and social circumstances	22.1. Famine warning
		22.2. Natural sources sustainability in Land and Water
		22.3. Economic performance index
23	Government support and response	23.1. Training and AI agriculture performance score
24	Amr surveillance system	24.1. Antimicrobial consumption both in human and animals
		24.2. Antimicrobial resistance status in human, animal and food
		24.3. Environmental surveillance system
25	AMR laboratory network and coordination capacity	25.1. National AMR capacity
		25.2. Technical promotion scores in AMR
		25.3. National action plan formulations
26	Antimicrobial control and optimization	26.1. National law for antibiotic use
		26.2. Optimization of antimicrobial use
		26.3. Interruption capacity of antimicrobial resistance transmission
27	Improve awareness and understanding	27.1. Raising awareness and understanding
		27.2. Professional training activities in multi-sectors
28	Antimicrobial resistance rate for important antibiotics	28.1. Carbapenems-resistance for multi-species, e.g., Klebsiella pneumoniae, Acinetobacter baumannii, Escherichia coli, Pseudomonas aeruginosa
		28.2. Vancomycin-resistance for Enterococcus faecium, and Enterococcus faecalis
		28.3. Third-generation Β-lactams-resistance for multi-species, e.g., Staphylococcus aureus, Klebsiella pneumoniae, Escherichia coli, Pseudomonas aeruginosa
		28.4. Macrolides-resistance for Streptococcus pneumoniae
		28.5. Aminoglycosides-resistance for Klebsiella pneumoniae and Acinetobacter baumannii
		28.6. Quinolone-resistance for Klebsiella pneumoniae, Escherichia coli, Acinetobacter baumannii
29	Government response	29.1. Climate knowledge system
		29.2. Climate intervention strategy
30	Health outcome	30.1. Directly health outcome indicators
		30.2. Indirectly health outcome indicators
